# Molecular counting enables accurate and precise quantification of methylated ctDNA for tumor-naive cancer therapy response monitoring

**DOI:** 10.1101/2023.05.31.23290555

**Authors:** Patrick Peiyong Ye, Robb Andrew Viens, Katherine Elise Shelburne, Sydne Scot Langpap, Xavier Scott Bower, Wen Zhou, Jan Christian Wignall, Joyce Jiawei Zhu, Brian D Woodward, Hatim Husain, David S Tsao, Oguzhan Atay

## Abstract

Personalized cancer treatment can significantly extend survival and improve quality of life for many patients, but accurate and real-time therapy response monitoring remains challenging. To overcome logistical and technical challenges associated with using imaging scans or assays that track the variant allele fraction (VAF) of somatic mutations in circulating tumor DNA (ctDNA) for response monitoring, we developed a tumor-naive liquid biopsy assay that leverages quantitative counting template (QCT) technology to accurately and precisely quantify methylated ctDNA (Northstar Response^TM^). Northstar Response^TM^ achieves <10% coefficient of variation at 1% tumor fraction, which is 2x lower than VAF-based response monitoring approaches. The assay accurately distinguishes 0.25% absolute changes in contrived tumor fraction (AUC > 0.94) and performs well in 12 solid tumor types. Preliminary clinical results from patients with lung, colorectal, or pancreatic cancer demonstrate that Northstar Response^TM^ detects changes in ctDNA methylation that correlate with clinical outcomes. As a novel tool for therapy response monitoring, the assay’s serial measurements of ctDNA methylation can be precise, reflect clinical outcomes, and have potential to inform clinical decision making for cancer treatment.
