## Supplementary Tables for "Molecular counting enables accurate and precise quantification of methylated ctDNA for tumor-naive cancer therapy response monitoring"

### Sheet: supplementary_table_1
Supplementary Table 1: Demographic information for cancer patients in Figure 6
Patient	Diagnosis	Age at initial sample collection	Patient Sex	Clinical stage/Clinical TNM (at First Collection)
A	Pancreatic Adenocarcinoma	55-59	Female	T3N1M1
B	Lung High Grade Neuroendocrine and Squamous Cell Carcinoma	65-69	Female	TXNXM1a
C	Pancreatic Adenocarcinoma	50-54	Male	TXNXM1
D	Lung Small Cell Neuroendocrine Carcinoma	75-79	Female	not resectable
E	Colorectal Adenocarcinoma	85-89	Male	T3NXM1
F	Lung Squamous Cell Carcinoma	55-59	Female	T4N3M1c
G	Lung Squamous Cell Carcinoma	60-64	Male	cT3cN1cM0

### Sheet: supplementary_table_2
Supplementary Table 2: Additional information for tumors analyzed for Figure 5
Patient ID	Diagnosis	Specimen Site	Tissue of cancer origin	Staging	Metastatic	Age at initial sample collection	Patient Sex	Tumor Purity Score
1	Metastatic pulmonary adenocarcinoma to brain	Lung	Lung	-	Yes	65-69	Male	1
2	Metastatic squamous cell carcinoma, poorly differentiated	Colorectal	Colorectal	-	Yes	60-64	Female	1
3	Non Small Cell Lung Cancer, adenocarcinoma	Brain	Lung	T3, N3, M1	Yes	55-59	Male	0.860234
4	Adenocarcinoma	Colorectal	Colorectal	rypT3, rypN1a, rypM1b	Yes	55-59	Male	0.78707
5	Metastatic adenocarcinoma	Lung	Lung	-	Yes	60-64	Male	0.758
6	Metastatic high-grade neuroendocrine carcinoma of the neck	Breast	Neck	-	Yes	50-54	Female	0.69153
7	Metastatic adenocarcinoma consistent with breast primary involving fallopian tubes and ovaries	Breast	Breast	-	Yes	50-54	Female	0.671512
8	Serous carcinoma	Ovarian	Ovarian	pT3a, pN2a, pM1a	Yes	-	Female	0.630156
9	Adenocarcinoma	Colorectal	Colorectal	pT3, pN0, pM: NA	No	85-89	Female	0.619091
10	Metastatic polymorphous low grade adenocarcinoma	Lung	Lung	-	Yes	75-79	Male	0.579819
11	Invasive mammary, no special type	Breast	Breast	pT2, pN2a, pM: NA	No	50-54	Female	0.545849
12	Metastatic adenocarcinoma	Colorectal	Colorectal	-	Yes	65-69	Male	0.53527
13	Metastatic sarcoma with spindle cell component and small foci of osteosarcomatous and chondrosarcomatous differentiation	Lung	Sarcoma	-	Yes	60-64	Male	0.534623
14	Non Small Cell Lung Cancer, adenocarcinoma	Brain	Lung	-	Yes	65-69	Male	0.524559
15	Adenocarcinoma	Liver	Liver	pT4a, pN2a, pM1a	Yes	-	-	0.512555
16	Morphologically compatible with metastatic adenocarcinoma, consistent with colorectal primary (to liver)	Colorectal	Colorectal	-	Yes	75-79	Male	0.499648
17	Metastatic breast carcinoma involving the right colon (transmural)	Breast	Breast	-	Yes	55-59	Female	0.471188
18	Non Small Cell Lung Cancer, adenocarcinoma	Lung	Lung	T3	-	65-69	Female	0.467873
19	Ductal Carcinoma	Breast	Breast	pT2, pN3a, pM: NA	No	60-64	Female	0.454422
20	Non Small Cell Lung Cancer, squamous cell carcinoma	Brain	Lung	T2, N2, M0	-	80-84	Male	0.419501
21	Invasive squamous cell carcinoma, basaloid and keratinizing	Lung	Lung	pT3, pN0, pM: NA	No	75-79	Female	0.419167
22	Metastatic poorly differentiated carcinoma	Lung	Lung	-	Yes	70-74	Female	0.418887
23	Metastatic lobular breast carcinoma to fallopian tubes, ovaries and appendix	Breast	Breast	-	Yes	55-59	Female	0.402241
24	Acinar adenocarcinoma	Prostate	Prostate	pT3b, pN0, pM: NA	No	65-69	Male	0.381952
25	Large cell neuroendocrine carcinoma	Lung	Lung	pT3, pN0, pM: NA	No	70-74	Male	0.320651
26	Endometrial adenocarcinoma	Endometrial	Endometrial	-	-	-	Female	0.311703
27	Rectosigmoid adenocarcinoma	Colorectal	Colorectal	ypT3, ypN0, ypM1b	Yes	40-44	Female	0.308233
28	Squamous cell carcinoma	Breast	Breast	ypT3, ypN2a, ypM: NA	No	45-49	Female	0.282276
29	Non Small Cell Lung Cancer, large cell	Brain	Lung	-	Yes	65-69	Male	0.282042
30	Adenocarcinoma	Colorectal	Colorectal	pT2, pN0, pM: NA	No	65-69	Male	0.275485
31	Metastatic mammary (lobular) carcinoma, involving bilateral ovaries and right fallopian tube	Breast	Breast	-	Yes	55-59	Female	0.274035
32	Hepatocellular carcinoma, not otherwise specified (NOS)	Liver	Liver	mpT3, NX	-	60-64	Male	0.251662
33	Adenocarcinoma	Colorectal	Colorectal	pT3, pN1a, pM: NA	No	65-69	Male	0.246216
34	Ductal adenocarcinoma	Pancreatic	Pancreatic	pT3, pN2, pM: NA	No	65-69	Male	0.237742
35	Invasive carcinoma of no special type (ductal)	Breast	Breast	ypT2, ypNX, ypM: NA	No	80-84	Female	0.233308
36	Gastrointestinal stromal tumor, epithelioid type	Stomach	Stomach	ypT4, ypN1, ypM: NA	No	65-69	Female	0.232906
37	Prostate adenocarcinoma	Lymph node	Prostate	-	Yes	55-59	Male	0.225659
38	Metastatic adenocarcinoma, morphologically consistent with colorectal primary	Liver	Colorectal	-	Yes	75-79	Female	0.224155
39	Metastatic adenocarcinoma, morphologically consistent with colorectal primary	Colorectal	Colorectal	-	Yes	65-69	Female	0.221771
40	Well differentiated neuroendocrine tumor	Pancreatic	Brain	pT2, pN1, pM: NA	No	65-69	Female	0.208519
41	Adenocarcinoma	Colorectal	Colorectal	pT4a, pN0(i-), pM1a	Yes	65-69	Female	0.208404
42	Invasive adenocarcinoma, acinar predominant	Lung	Lung	pT2a, pN1, pM: NA	No	60-64	Male	0.192936
43	Metastatic adenocarcinoma primary ampullary carcinoma	Pancreatic	Pancreatic	-	Yes	40-44	Female	0.180384
44	Non Small Cell Lung Cancer, adenocarcinoma in situ	Lung	Lung	Tis, N0, Mx	No	55-59	Female	0.175816
45	Invasive mammary carcinoma with ductal and lobular features. 3 of 6 lymph nodes positive for metastatic carcinoma	Breast	Breast	pT3(m), pN1a, pM: NA	No	45-49	Female	0.165947
46	Adenocarcinoma	Lung	Lung	pT2b, pN0, pM: NA	No	65-69	Male	0.162942
47	Adenocarcinoma ex goblet cell carcinoid	Ovarian	Ovarian	pT4b, pN2, pM1c	Yes	65-69	Female	0.156547
48	Glioblastoma	Brain	Brain	-	-	60-64	Female	0.15254
49	Metastatic colonic adenocarcinoma	Colorectal	Colorectal	-	Yes	80-84	Female	0.135003
50	Carcinoid	Lung	Lung	pT3, pN0, pM: NA	No	65-69	Female	0.134709
51	Well-differentiated neuroendocrine tumor	Liver	Liver	pT2, pN1, pM1a	Yes	55-59	Male	0.132068
52	Invasive lobular carcinoma	Breast	Breast	pT3, pN3a, pM: NA	No	60-64	Female	0.121806
53	Non Small Cell Lung Cancer, adenocarcinoma	Lung	Lung	T4, N0, M1	Yes	75-79	Male	0.111367
54	Invasive squamous cell carcinoma, keratinizing	Lung	Lung	pT3, pN1, pM: NA	No	65-69	Male	0.10517
